# Machine-learning operations streamlined clinical workflows of DNA methylation-based CNS tumor classification

**DOI:** 10.1101/2024.01.25.24301176

**Authors:** Alexander L Markowitz, Dejerianne G Ostrow, Chern-Yu Yen, Xiaowu Gai, Jennifer A Cotter, Jianling Ji

## Abstract

**Background:** The diagnosis and grading of central nervous system (CNS) tumors, which was traditionally relied on histology, has been enhanced significantly by molecular testing, including DNA methylation profiling, which has been widely adopted for tumor classification. Clinical laboratories, however, are hindered when changes, such as the introduction of the Illumina Infinium MethylationEPIC v2.0 BeadChip, make existing classifiers incompatible due to shifts in targetable CpG sites among array versions. The aim of this study is to provide a scalable CNS tumor classification solution that empowers molecular laboratories and pathology teams to respond swiftly to these challenges.

**Methods:** We employed machine-learning operational methods including continuous integration and continuous training using 228 in-house MethylationEPICv1 array samples and two publicly available data sources to train and validate a DNA-methylation CNS classification pipeline that is compatible with Methylation450k, MethylationEPICv1, and MethylationEPICv2 BeadChips. We optimized CNS tumor classification by validating a multi-modal machine-learning classifier using a combination of a random forest and k-nearest neighbor model framework.

**Results:** We demonstrated an increase of accuracy, sensitivity, and specificity of CNS classification at the superfamily, family, and class level (class-level AUC = 0.90) after employing machine-learning operational methods to our clinical workflow. Our classification pipeline outperformed the DKFZv12.8 classifier in classifying pediatric CNS tumor types and subtypes when using the Illumina Infinium MethylationEPIC v2.0 BeadChip (concordance = 92%).

**Conclusion:** By leveraging machine-learning operational principles, we demonstrate a practical clinical solution for clinical molecular laboratories to employ for improved accuracy and adaptability in DNA methylation-based CNS tumor diagnostics.

**Importance of the Study:** Clinical molecular laboratories, neuro-oncology, and pathology diagnostic teams that utilize machine-learning classification systems are challenged when changes in underlying molecular technology make current systems inoperable. Our study provides a solution to clinically validate DNA-methylation profiling of central nervous system (CNS) tumors by employing machine learning operations, with a solution that is applicable to data generated from MethylationEPIC v2.0 BeadChip, as well as earlier versions. We show how continuous integration of novel data sources and algorithmic optimization substantially improves the robustness of the diagnostic tool and enables clinical laboratories to be agile in the face of evolving technology. Furthermore, we provide the computational infrastructure to scale out these services to any diagnostic laboratories focused on supporting CNS tumor classification.

**Key Points:**

- Our study addresses the crucial need for agility in clinical diagnostics, presenting a machine learning-enhanced CNS tumor classification pipeline that swiftly adapts to new technologies like the MethylationEPIC v2.0 BeadChip, ensuring seamless integration into existing clinical workflows.
- Utilizing machine learning operational methods, we curated an expansive reference dataset, leading to the optimization of our classification algorithm, which demonstrates superior adaptability and precision in CNS tumor diagnostics, essential for timely and accurate patient care.
