## Supplemental Table 5 for "Machine-learning operations streamlined clinical workflows of DNA methylation-based CNS tumor classification"

### Sheet: SupplementalTable5_MMAA_DKFZ_EP
CHLA_ID	Sentrix Barcode	Sample Type	Superfamily	Family	Class	MMAA Superfamily	MMAA Superfamily Score	MMAA Family	MMAA Family Score	MMAA Class	MMAA Class Score	MMAA Family code	MMAA Superfamily code	condition	DKFZ_Superfamily	DKFZ_Superfamily_score	DKFZ_Family	DKFZ_Family_score	DKFZ_Class	DKFZ_Class_score	Superfamily_concordance	Family_concordance	Class_concordance	MAA8760_score	MAA8760_class	MAA8760_class_code	MAA8760_concordance
CHLA_1	207071170091_R01C01	FFPE	Gliomas, glioneuronal tumors, and neuronal tumors	Circumscribed astrocytic gliomas	MC Pleomorphic xanthoastrocytoma	GLIOMA_GLIONEUR_NEUR	0.997993	CIRC_ASTR_GLIO	0.983948	PXA	0.996971	CIRC_ASTR_GLIO	GLIOMA_GLIONEUR_NEUR	DDY2	diffuse glioma, MAPK altered, cell-cycle activated	0.99	pleomorphic xanthoastrocytoma(-like)	0.99	MC Pleomorphic xanthoastrocytoma	0.99	TRUE	TRUE	TRUE	0.999998	PXA	PXA	TRUE
CHLA_2	207071170091_R02C01	FFPE	Gliomas, glioneuronal tumors, and neuronal tumors	Pediatric-type diffuse high-grade gliomas	MC Infant-type hemispheric glioma	GLIOMA_GLIONEUR_NEUR	0.997993	HGG	0.77668	IHG	0.928158	HGG	GLIOMA_GLIONEUR_NEUR	DDY2	Paediatric-type diffuse high-grade gliomas	0.99	Infant-type hemispheric glioma	0.99	MC Infant-type hemispheric glioma	0.99	TRUE	TRUE	TRUE	0.69194	IHG	IHG	TRUE
CHLA_3	207071170091_R03C01	FFPE	Gliomas, glioneuronal tumors, and neuronal tumors	Pediatric-type diffuse high-grade gliomas	MC Diffuse paediatric-type high grade glioma, MYCN subtype	GLIOMA_GLIONEUR_NEUR	0.997993	HGG	0.976457	pedHGG_MYCN	0.931666	HGG	GLIOMA_GLIONEUR_NEUR	DDY1	Paediatric-type diffuse high-grade gliomas	0.99	Diffuse pediatric-type high-grade glioma, H3-wildtype and IDH-wildtype	0.99	MC Diffuse paediatric-type high grade glioma, MYCN subtype	0.99	TRUE	TRUE	TRUE	0.444561	GBM, MYCN	pedHGG_MYCN	TRUE
CHLA_4	207071170091_R04C01	FFPE	Embryonal tumors	Other CNS embryonal tumors	MC Embryonal tumour with multilayered rosettes, C19MC-altered	EMBRY	0.996074	OTHER_EMBRY	0.999001	ETMR_C19MC	0.995262	OTHER_EMBRY	EMBRY	V2	Other CNS embryonal tumours	0.99	embryonal tumour with multilayered rosettes	0.99	MC Embryonal tumour with multilayered rosettes, C19MC-altered	0.99	TRUE	TRUE	TRUE	0.998676	ETMR	ETMR_C19MC	TRUE
CHLA_5	207071170091_R05C01	FFPE	Gliomas, glioneuronal tumors, and neuronal tumors	Glioneuronal and neuronal tumors	MC Dysembryoplastic neuroepithelial tumour	GLIOMA_GLIONEUR_NEUR	0.997993	GLIONEUR_NEUR	0.983001	DNET	0.947044	GLIONEUR_NEUR	GLIOMA_GLIONEUR_NEUR	V2	Low-grade glial/glioneuronal/neuroepithelial tumours	0.99	low-grade glioneuronal tumour	0.96	MC Dysembryoplastic neuroepithelial tumour	0.96	TRUE	TRUE	TRUE	0.999469	LGG, DNT	DNET	TRUE
CHLA_6	207071170091_R06C01	FFPE	Control tissues	control brain tissues	MC Control tissue, cerebral hemisphere	CNTRL	0.791947	CNTL_BRAIN	0.931466	CTRL_HEMI	0.890573	CNTL_BRAIN	CNTRL	V2	Not classifiable	NA	Not classifiable	NA	Not classifiable	NA	FALSE	FALSE	FALSE	0.238136	LGG, GG	GG	FALSE
CHLA_7	207071170091_R07C01	FFPE	Embryonal tumors	Medulloblastoma	MC Medulloblastoma, SHH-activated, subclass 3	EMBRY	0.996074	MB	0.999485	MB_SHH_INF	0.967122	MB	EMBRY	V2	Medulloblastoma	0.99	medulloblastoma, SHH-activated	0.99	MC Medulloblastoma, SHH-activated, subclass 3	0.81	TRUE	TRUE	TRUE	0.995977	MB, SHH INF	MB_SHH_INF	TRUE
CHLA_8	207071170091_R08C01	FFPE	Control tissues	control brain tissues	MC Control tissue, cerebral hemisphere	CNTRL	0.791947	CNTL_BRAIN	0.931466	CTRL_HEMI	0.890573	CNTL_BRAIN	CNTRL	V2	Not classifiable	NA	Not classifiable	NA	Not classifiable	NA	FALSE	FALSE	FALSE	0.112546	LGG, GG	GG	FALSE
CHLA_9	207071170092_R01C01	FFPE	Gliomas, glioneuronal tumors, and neuronal tumors	Circumscribed astrocytic gliomas	MC Pleomorphic xanthoastrocytoma	GLIOMA_GLIONEUR_NEUR	0.997993	CIRC_ASTR_GLIO	0.978779	PXA	0.996607	CIRC_ASTR_GLIO	GLIOMA_GLIONEUR_NEUR	V2	diffuse glioma, MAPK altered, cell-cycle activated	0.99	pleomorphic xanthoastrocytoma(-like)	0.99	MC Pleomorphic xanthoastrocytoma	0.99	TRUE	TRUE	TRUE	0.999949	PXA	PXA	TRUE
CHLA_10	207071170092_R02C01	FFPE	Embryonal tumors	Medulloblastoma	MC Medulloblastoma, non-WNT/non-SHH, Group 3 subtype	EMBRY	0.996074	MB	0.999485	MB_G3	0.968802	MB	EMBRY	V2	Medulloblastoma	0.99	medulloblastoma non-WNT/non-SHH activated	0.99	MC Medulloblastoma, non-WNT/non-SHH, Group 3 subtype	0.99	TRUE	TRUE	TRUE	0.998601	MB, G3	MB_G3	TRUE
CHLA_11	207071170092_R03C01	FFPE	Gliomas, glioneuronal tumors, and neuronal tumors	Glioneuronal and neuronal tumors	MC Desmoplastic infantile ganglioglioma / desmoplastic infantile astrocytoma	GLIOMA_GLIONEUR_NEUR	0.997993	GLIONEUR_NEUR	0.475669	DIG_DIA	0.687544	GLIONEUR_NEUR	GLIOMA_GLIONEUR_NEUR	V2	Paediatric-type diffuse high-grade gliomas	0.99	Infant-type hemispheric glioma	0.99	MC Infant-type hemispheric glioma	0.99	TRUE	TRUE	TRUE	0.195675	IHG	IHG	FALSE
CHLA_12	207071170092_R04C01	FFPE	Gliomas, glioneuronal tumors, and neuronal tumors	Pediatric-type diffuse high-grade gliomas	MC Diffuse hemispheric glioma, H3 G34-mutant	GLIOMA_GLIONEUR_NEUR	0.997993	HGG	0.985771	DHG_G34	0.949798	HGG	GLIOMA_GLIONEUR_NEUR	V2	Paediatric-type diffuse high-grade gliomas	0.99	Diffuse pediatric-type high-grade glioma, H3-wildtype and IDH-wildtype	0.99	MC Diffuse hemispheric glioma, H3 G34-mutant	0.99	TRUE	TRUE	TRUE	0.951425	GBM, G34	DHG_G34	TRUE
CHLA_13	207071170092_R05C01	FFPE	Gliomas, glioneuronal tumors, and neuronal tumors	Glioneuronal and neuronal tumors	MC Ganglioglioma	GLIOMA_GLIONEUR_NEUR	0.779818	GLIONEUR_NEUR	0.57678	GG	0.925376	GLIONEUR_NEUR	GLIOMA_GLIONEUR_NEUR	V2	Medulloblastoma	0.53	medulloblastoma, SHH-activated	0.49	MC Medulloblastoma, SHH-activated, subclass 3	0.33	FALSE	FALSE	FALSE	0.120868	MB, SHH CHL AD	MB_SHH_CHL_AD	FALSE
CHLA_14	207071170092_R06C01	FFPE	Embryonal tumors	Medulloblastoma	MC Medulloblastoma, non-WNT/non-SHH, Group 4 subtype	EMBRY	0.996074	MB	0.999485	MB_G4	0.964363	MB	EMBRY	V2	Medulloblastoma	0.94	medulloblastoma non-WNT/non-SHH activated	0.93	MC Medulloblastoma, non-WNT/non-SHH, Group 4 subtype	0.89	TRUE	TRUE	TRUE	0.982563	MB, G4	MB_G4	TRUE
CHLA_15	207071170092_R07C01	FFPE	Embryonal tumors	Medulloblastoma	MC Medulloblastoma, non-WNT/non-SHH, Group 4 subtype	EMBRY	0.996074	MB	0.999485	MB_G4	0.964363	MB	EMBRY	V2	Medulloblastoma	0.97	medulloblastoma non-WNT/non-SHH activated	0.96	MC Medulloblastoma, non-WNT/non-SHH, Group 4 subtype	0.92	TRUE	TRUE	TRUE	0.996569	MB, G4	MB_G4	TRUE
CHLA_16	207071170092_R08C01	FFPE	Embryonal tumors	Other CNS embryonal tumors	MC CNS neuroblastoma, FOXR2-activated	EMBRY	0.983534	OTHER_EMBRY	0.998856	CNS_NB_FOXR2	0.99521	OTHER_EMBRY	EMBRY	V2	Not classifiable	NA	Not classifiable	NA	Not classifiable	NA	FALSE	FALSE	FALSE	0.32484	GBM, RTK I	GBM_RTK1	FALSE
CHLA_17	207071170105_R01C01	Frozen	Gliomas, glioneuronal tumors, and neuronal tumors	Circumscribed astrocytic gliomas	MC Pleomorphic xanthoastrocytoma	GLIOMA_GLIONEUR_NEUR	0.997993	CIRC_ASTR_GLIO	0.978591	PXA	0.997487	CIRC_ASTR_GLIO	GLIOMA_GLIONEUR_NEUR	DIL75	diffuse glioma, MAPK altered, cell-cycle activated	0.99	pleomorphic xanthoastrocytoma(-like)	0.99	MC Pleomorphic xanthoastrocytoma	0.99	TRUE	TRUE	TRUE	0.99998	PXA	PXA	TRUE
CHLA_18	207071170105_R02C01	Frozen	Gliomas, glioneuronal tumors, and neuronal tumors	Circumscribed astrocytic gliomas	MC Pleomorphic xanthoastrocytoma	GLIOMA_GLIONEUR_NEUR	0.997993	CIRC_ASTR_GLIO	0.97941	PXA	0.997366	CIRC_ASTR_GLIO	GLIOMA_GLIONEUR_NEUR	DIL65	diffuse glioma, MAPK altered, cell-cycle activated	0.99	pleomorphic xanthoastrocytoma(-like)	0.99	MC Pleomorphic xanthoastrocytoma	0.99	TRUE	TRUE	TRUE	0.999992	PXA	PXA	TRUE
CHLA_19	207071170105_R03C01	Frozen	Gliomas, glioneuronal tumors, and neuronal tumors	Circumscribed astrocytic gliomas	MC Pleomorphic xanthoastrocytoma	GLIOMA_GLIONEUR_NEUR	0.997993	CIRC_ASTR_GLIO	0.974646	PXA	0.997454	CIRC_ASTR_GLIO	GLIOMA_GLIONEUR_NEUR	DIL50	diffuse glioma, MAPK altered, cell-cycle activated	0.99	pleomorphic xanthoastrocytoma(-like)	0.99	MC Pleomorphic xanthoastrocytoma	0.99	TRUE	TRUE	TRUE	0.99999	PXA	PXA	TRUE
CHLA_20	207071170105_R04C01	Frozen	Gliomas, glioneuronal tumors, and neuronal tumors	Circumscribed astrocytic gliomas	MC Pleomorphic xanthoastrocytoma	GLIOMA_GLIONEUR_NEUR	0.997993	CIRC_ASTR_GLIO	0.969664	PXA	0.997245	CIRC_ASTR_GLIO	GLIOMA_GLIONEUR_NEUR	DDY1	diffuse glioma, MAPK altered, cell-cycle activated	0.99	pleomorphic xanthoastrocytoma(-like)	0.99	MC Pleomorphic xanthoastrocytoma	0.99	TRUE	TRUE	TRUE	0.999994	PXA	PXA	TRUE
CHLA_21	207071170105_R05C01	Frozen	Gliomas, glioneuronal tumors, and neuronal tumors	Pediatric-type diffuse high-grade gliomas	MC Diffuse paediatric-type high grade glioma, MYCN subtype	GLIOMA_GLIONEUR_NEUR	0.991608	HGG	0.919317	pedHGG_MYCN	0.413822	HGG	GLIOMA_GLIONEUR_NEUR	V2	Not classifiable	NA	Not classifiable	NA	Not classifiable	NA	FALSE	FALSE	FALSE	0.448615	GBM, RTK II	GBM_RTK2	FALSE
CHLA_22	207071170105_R06C01	FFPE	Gliomas, glioneuronal tumors, and neuronal tumors	Glioneuronal and neuronal tumors	MC Ganglioglioma	GLIOMA_GLIONEUR_NEUR	0.997993	GLIONEUR_NEUR	0.903385	GG	0.925376	GLIONEUR_NEUR	GLIOMA_GLIONEUR_NEUR	DDY1	Low-grade glial/glioneuronal/neuroepithelial tumours	0.93	low-grade glioneuronal tumour	0.91	MC Ganglioglioma	0.9	TRUE	TRUE	TRUE	0.334777	LGG, GG	GG	TRUE
CHLA_23	207071170105_R07C01	FFPE	Gliomas, glioneuronal tumors, and neuronal tumors	Ependymal tumors	MC Supratentorial ependymoma, ZFTA fusion-positive	GLIOMA_GLIONEUR_NEUR	0.997993	EPENDYM	0.963824	EPN_ST_ZFTA_FUS	0.994974	EPENDYM	GLIOMA_GLIONEUR_NEUR	V2	Ependymal tumours	0.99	supratentorial ependymoma, ZFTA fusion-positive	0.99	MC Supratentorial ependymoma, ZFTA fusion-positive	0.99	TRUE	TRUE	TRUE	0.99985	EPN, RELA	EPN_ST_ZFTA_FUS	TRUE
CHLA_24	207071170105_R08C01	FFPE	Gliomas, glioneuronal tumors, and neuronal tumors	Glioneuronal and neuronal tumors	MC Dysembryoplastic neuroepithelial tumour	GLIOMA_GLIONEUR_NEUR	0.882203	GLIONEUR_NEUR	0.949807	DNET	0.655208	GLIONEUR_NEUR	GLIOMA_GLIONEUR_NEUR	V2	Control tissues	0.44	control brain tissues	0.43	MC Control tissue, cerebral hemisphere	0.43	FALSE	FALSE	FALSE	0.411251	CONTR, HEMI	CTRL_HEMI	FALSE
CHLA_25	207096530024_R01C01	FFPE	Gliomas, glioneuronal tumors, and neuronal tumors	Circumscribed astrocytic gliomas	MC Pilocytic astrocytoma, hemsipheric	GLIOMA_GLIONEUR_NEUR	0.997993	CIRC_ASTR_GLIO	0.681847	PA_CORT	0.765783	CIRC_ASTR_GLIO	GLIOMA_GLIONEUR_NEUR	V2	Paediatric-type diffuse high-grade gliomas	0.36	Diffuse pediatric-type high-grade glioma, H3-wildtype and IDH-wildtype	0.32	MC Diffuse paediatric-type high grade glioma, Rtk1 subtype	0.29	FALSE	FALSE	FALSE	0.18688	GBM, RTK I	GBM_RTK1	FALSE
CHLA_26	207096530024_R02C01	FFPE	Gliomas, glioneuronal tumors, and neuronal tumors	Pediatric-type diffuse high-grade gliomas	MC Diffuse paediatric-type high grade glioma, MYCN subtype	GLIOMA_GLIONEUR_NEUR	0.997993	HGG	0.976457	pedHGG_MYCN	0.413822	HGG	GLIOMA_GLIONEUR_NEUR	V2	Not classifiable	NA	Not classifiable	NA	Not classifiable	NA	FALSE	FALSE	FALSE	0.396828	GBM, RTK II	GBM_RTK2	FALSE
CHLA_27	207096530024_R03C01	FFPE	Embryonal tumors	Other CNS embryonal tumors	MC Atypical teratoid/rhabdoid tumour, TYR-subtype	EMBRY	0.996074	OTHER_EMBRY	0.998856	ATRT_TYR	0.917113	OTHER_EMBRY	EMBRY	V2	Other CNS embryonal tumours	0.81	Atypical teratoid rhabdoid tumour	0.81	MC Atypical teratoid/rhabdoid tumour, MYC-subtype	0.5	TRUE	TRUE	TRUE	0.656135	ATRT, MYC	ATRT_MYC	FALSE
CHLA_28	207096530024_R04C01	FFPE	Gliomas, glioneuronal tumors, and neuronal tumors	Glioneuronal and neuronal tumors	MC Ganglioglioma	GLIOMA_GLIONEUR_NEUR	0.520732	GLIONEUR_NEUR	0.57678	GG	0.925376	GLIONEUR_NEUR	GLIOMA_GLIONEUR_NEUR	V2	Medulloblastoma	0.76	medulloblastoma, SHH-activated	0.7	MC Medulloblastoma, SHH-activated, subclass 3	0.7	TRUE	TRUE	TRUE	0.453024	MB, SHH INF	MB_SHH_INF	FALSE
CHLA_29	207096530024_R05C01	FFPE	Gliomas, glioneuronal tumors, and neuronal tumors	Glioneuronal and neuronal tumors	MC Ganglioglioma	GLIOMA_GLIONEUR_NEUR	0.495542	GLIONEUR_NEUR	0.690798	GG	0.925376	GLIONEUR_NEUR	GLIOMA_GLIONEUR_NEUR	V2	Medulloblastoma	0.88	medulloblastoma, SHH-activated	0.85	MC Medulloblastoma, SHH-activated, subclass 3	0.85	TRUE	TRUE	TRUE	0.50239	MB, SHH INF	MB_SHH_INF	FALSE
CHLA_30	207096530024_R06C01	FFPE	Embryonal tumors	Medulloblastoma	MC Medulloblastoma, WNT-activated	EMBRY	0.996074	MB	0.999485	MB_WNT	0.937028	MB	EMBRY	V2	Medulloblastoma	0.72	medulloblastoma, WNT activated	0.47	MC Medulloblastoma, WNT-activated	0.47	TRUE	TRUE	TRUE	0.16373	MB, WNT	MB_WNT	TRUE
CHLA_31	207096530024_R07C01	FFPE	Gliomas, glioneuronal tumors, and neuronal tumors	Ependymal tumors	MC Posterior fossa group A (PFA) ependymoma	GLIOMA_GLIONEUR_NEUR	0.997993	EPENDYM	0.963824	EPN_PF_A	0.995709	EPENDYM	GLIOMA_GLIONEUR_NEUR	V2	Ependymal tumours	0.99	posterior fossa ependymoma group A	0.99	MC Posterior fossa group A (PFA) ependymoma	0.99	TRUE	TRUE	TRUE	0.992673	EPN, PF A	EPN_PF_A	TRUE
CHLA_32	207096530024_R08C01	FFPE	Embryonal tumors	Medulloblastoma	MC Medulloblastoma, WNT-activated	EMBRY	0.996074	MB	0.999485	MB_WNT	0.937028	MB	EMBRY	V2	Medulloblastoma	0.99	medulloblastoma, WNT activated	0.99	MC Medulloblastoma, WNT-activated	0.99	TRUE	TRUE	TRUE	0.865573	MB, WNT	MB_WNT	TRUE
CHLA_33	207096530099_R01C01	FFPE	Gliomas, glioneuronal tumors, and neuronal tumors	Circumscribed astrocytic gliomas	MC Pleomorphic xanthoastrocytoma	GLIOMA_GLIONEUR_NEUR	0.997993	CIRC_ASTR_GLIO	0.984272	PXA	0.997027	CIRC_ASTR_GLIO	GLIOMA_GLIONEUR_NEUR	WD1	Diffuse Glioma, Mapk Altered, Cell Cycle Activated	0.99	Pleomorphic Xanthoastrocytoma( Like)	0.99	Mc Pleomorphic Xanthoastrocytoma	0.99	TRUE	TRUE	TRUE	0.999999	PXA	PXA	TRUE
CHLA_34	207096530099_R02C01	FFPE	Gliomas, glioneuronal tumors, and neuronal tumors	Circumscribed astrocytic gliomas	MC Pleomorphic xanthoastrocytoma	GLIOMA_GLIONEUR_NEUR	0.997993	CIRC_ASTR_GLIO	0.982419	PXA	0.99717	CIRC_ASTR_GLIO	GLIOMA_GLIONEUR_NEUR	WD2	Diffuse Glioma, Mapk Altered, Cell Cycle Activated	0.99	Pleomorphic Xanthoastrocytoma( Like)	0.99	Mc Pleomorphic Xanthoastrocytoma	0.99	TRUE	TRUE	TRUE	0.999999	PXA	PXA	TRUE
CHLA_35	207096530099_R03C01	FFPE	Gliomas, glioneuronal tumors, and neuronal tumors	Circumscribed astrocytic gliomas	MC Pleomorphic xanthoastrocytoma	GLIOMA_GLIONEUR_NEUR	0.997993	CIRC_ASTR_GLIO	0.986142	PXA	0.997332	CIRC_ASTR_GLIO	GLIOMA_GLIONEUR_NEUR	WD3	Diffuse Glioma, Mapk Altered, Cell Cycle Activated	0.99	Pleomorphic Xanthoastrocytoma( Like)	0.99	Mc Pleomorphic Xanthoastrocytoma	0.99	TRUE	TRUE	TRUE	0.999999	PXA	PXA	TRUE
CHLA_36	207096530099_R04C01	FFPE	Embryonal tumors	Other CNS embryonal tumors	MC Atypical teratoid/rhabdoid tumour, TYR-subtype	EMBRY	0.996074	OTHER_EMBRY	0.998883	ATRT_TYR	0.917113	OTHER_EMBRY	EMBRY	WD1	Other Cns Embryonal Tumours	0.81	Atypical Teratoid Rhabdoid Tumour	0.8	Atypical Teratoid Rhabdoid Tumour, Myc Activated	0.52	TRUE	TRUE	FALSE	0.480308	ATRT, MYC	ATRT_MYC	FALSE
CHLA_37	207096530099_R05C01	FFPE	Embryonal tumors	Other CNS embryonal tumors	MC Atypical teratoid/rhabdoid tumour, TYR-subtype	EMBRY	0.996074	OTHER_EMBRY	0.998856	ATRT_TYR	0.917113	OTHER_EMBRY	EMBRY	WD2	Other Cns Embryonal Tumours	0.78	Atypical Teratoid Rhabdoid Tumour	0.77	Atypical Teratoid Rhabdoid Tumour, Myc Activated	0.47	TRUE	TRUE	FALSE	0.467525	ATRT, SHH	ATRT_SHH	FALSE
CHLA_38	207096530099_R06C01	FFPE	Embryonal tumors	Other CNS embryonal tumors	MC Atypical teratoid/rhabdoid tumour, TYR-subtype	EMBRY	0.996074	OTHER_EMBRY	0.998856	ATRT_TYR	0.917113	OTHER_EMBRY	EMBRY	WD3	Other Cns Embryonal Tumours	0.81	Atypical Teratoid Rhabdoid Tumour	0.8	Atypical Teratoid Rhabdoid Tumour, Myc Activated	0.53	TRUE	TRUE	FALSE	0.559318	ATRT, MYC	ATRT_MYC	FALSE
CHLA_39	207096530099_R07C01	FFPE	Gliomas, glioneuronal tumors, and neuronal tumors	Ependymal tumors	MC Supratentorial ependymoma, ZFTA fusion-positive	GLIOMA_GLIONEUR_NEUR	0.997993	EPENDYM	0.963824	EPN_ST_ZFTA_FUS	0.994974	EPENDYM	GLIOMA_GLIONEUR_NEUR	IOP	Ependymal Tumours	0.99	Supratentorial Ependymoma, Zfta Fusion Positive	0.99	Mc Supratentorial Ependymoma, Zfta Fusion Positive, Subtype Zfta Rela Fused, Subclass A (novel)	0.99	TRUE	TRUE	TRUE	0.999348	EPN, RELA	EPN_ST_ZFTA_FUS	TRUE
CHLA_40	207096530099_R08C01	FFPE	Gliomas, glioneuronal tumors, and neuronal tumors	Glioneuronal and neuronal tumors	MC Ganglioglioma	GLIOMA_GLIONEUR_NEUR	0.997993	GLIONEUR_NEUR	0.818351	GG	0.925376	GLIONEUR_NEUR	GLIOMA_GLIONEUR_NEUR	IOP	Low Grade Glial/glioneuronal/neuroepithelial Tumours	0.82	Low Grade Ganglioglial/neuroepithelial Tumour	0.78	Mc Ganglioglioma	0.77	TRUE	TRUE	TRUE	0.095084	LGG, GG	GG	TRUE
CHLA_41	207222480061_R01C01	FFPE	Gliomas, glioneuronal tumors, and neuronal tumors	Circumscribed astrocytic gliomas	MC Pilocytic astrocytoma, infratentorial	GLIOMA_GLIONEUR_NEUR	0.997993	CIRC_ASTR_GLIO	0.969673	PA_INF	0.98736	CIRC_ASTR_GLIO	GLIOMA_GLIONEUR_NEUR	IOP	Low Grade Glial/glioneuronal/neuroepithelial Tumours	0.99	Pilocytic Astrocytoma	0.98	Mc Pilocytic Astrocytoma, Infratentorial	0.98	TRUE	TRUE	TRUE	0.999692	LGG, PA PF	PA_INF	TRUE
CHLA_42	207222480061_R02C01	FFPE	Gliomas, glioneuronal tumors, and neuronal tumors	Pediatric-type diffuse high-grade gliomas	MC Infant-type hemispheric glioma	GLIOMA_GLIONEUR_NEUR	0.997993	HGG	0.479146	IHG	0.928158	HGG	GLIOMA_GLIONEUR_NEUR	IOP	Paediatric Type Diffuse High Grade Gliomas	0.99	Infant Type Hemispheric Glioma	0.99	Mc Infant Type Hemispheric Glioma	0.99	TRUE	TRUE	TRUE	0.723013	IHG	IHG	TRUE
CHLA_43	207222480061_R03C01	FFPE	Gliomas, glioneuronal tumors, and neuronal tumors	Pediatric-type diffuse high-grade gliomas	MC Diffuse hemispheric glioma, H3 G34-mutant	GLIOMA_GLIONEUR_NEUR	0.997993	HGG	0.972816	DHG_G34	0.949798	HGG	GLIOMA_GLIONEUR_NEUR	DIL75	Paediatric Type Diffuse High Grade Gliomas	0.99	Diffuse Pediatric Type High Grade Glioma, H3 Wildtype And Idh Wildtype	0.99	Mc Diffuse Hemispheric Glioma, H3 G34 Mutant	0.99	TRUE	TRUE	TRUE	0.984872	GBM, G34	DHG_G34	TRUE
CHLA_44	207222480061_R04C01	FFPE	Gliomas, glioneuronal tumors, and neuronal tumors	Pediatric-type diffuse high-grade gliomas	MC Diffuse hemispheric glioma, H3 G34-mutant	GLIOMA_GLIONEUR_NEUR	0.997993	HGG	0.964755	DHG_G34	0.949798	HGG	GLIOMA_GLIONEUR_NEUR	DIL65	Paediatric Type Diffuse High Grade Gliomas	0.99	Diffuse Pediatric Type High Grade Glioma, H3 Wildtype And Idh Wildtype	0.99	Mc Diffuse Hemispheric Glioma, H3 G34 Mutant	0.99	TRUE	TRUE	TRUE	0.949795	GBM, G34	DHG_G34	TRUE
CHLA_45	207222480061_R05C01	FFPE	Gliomas, glioneuronal tumors, and neuronal tumors	Glioneuronal and neuronal tumors	MC Ganglioglioma	GLIOMA_GLIONEUR_NEUR	0.997993	GLIONEUR_NEUR	0.848754	GG	0.925376	GLIONEUR_NEUR	GLIOMA_GLIONEUR_NEUR	DIL50	Paediatric Type Diffuse High Grade Gliomas	0.92	Diffuse Pediatric Type High Grade Glioma, H3 Wildtype And Idh Wildtype	0.92	Mc Diffuse Hemispheric Glioma, H3 G34 Mutant	0.87	TRUE	TRUE	TRUE	0.644206	GBM, G34	DHG_G34	FALSE
CHLA_46	207222480061_R06C01	FFPE	Gliomas, glioneuronal tumors, and neuronal tumors	Circumscribed astrocytic gliomas	MC Pleomorphic xanthoastrocytoma	GLIOMA_GLIONEUR_NEUR	0.997993	CIRC_ASTR_GLIO	0.978219	PXA	0.997382	CIRC_ASTR_GLIO	GLIOMA_GLIONEUR_NEUR	WD1	diffuse glioma, MAPK altered, cell-cycle activated	0.99	pleomorphic xanthoastrocytoma(-like)	0.99	MC Pleomorphic xanthoastrocytoma	0.99	TRUE	TRUE	TRUE	0.999999	PXA	PXA	TRUE
CHLA_47	207222480061_R07C01	FFPE	Gliomas, glioneuronal tumors, and neuronal tumors	Circumscribed astrocytic gliomas	MC Pleomorphic xanthoastrocytoma	GLIOMA_GLIONEUR_NEUR	0.997993	CIRC_ASTR_GLIO	0.982427	PXA	0.997499	CIRC_ASTR_GLIO	GLIOMA_GLIONEUR_NEUR	WD2	diffuse glioma, MAPK altered, cell-cycle activated	0.99	pleomorphic xanthoastrocytoma(-like)	0.99	MC Pleomorphic xanthoastrocytoma	0.99	TRUE	TRUE	TRUE	0.999999	PXA	PXA	TRUE
CHLA_48	207222480061_R08C01	FFPE	Gliomas, glioneuronal tumors, and neuronal tumors	Circumscribed astrocytic gliomas	MC Pleomorphic xanthoastrocytoma	GLIOMA_GLIONEUR_NEUR	0.997993	CIRC_ASTR_GLIO	0.979582	PXA	0.997122	CIRC_ASTR_GLIO	GLIOMA_GLIONEUR_NEUR	WD3	diffuse glioma, MAPK altered, cell-cycle activated	0.99	pleomorphic xanthoastrocytoma(-like)	0.99	MC Pleomorphic xanthoastrocytoma	0.99	TRUE	TRUE	TRUE	0.999999	PXA	PXA	TRUE

### Sheet: Legend
Legend
V2	EpicV2 array (normal conditions)
DDY	Different Day comparison
DIL	Dilution (%)
WD	Within one-day
IOP	Interoperative
