## Supplementary material for "Machine-learning operations streamlined clinical workflows of DNA methylation-based CNS tumor classification": Table 1

### Sheet: Table1_Discordant_Calls
CHLA ID	Sample Type	Integrated Pathology Diagnosis	MMAA Class	MMAA Score	DKFZv12.8 Class	DKFZv12.8 Score	RF8760 Score (EPICv2)	RF8760 Class (EPICv2)	MAA Class (EPICv1)	MAA Score (EPICv1)
CHLA_16	FFPE	CNS Neuroblastoma, FOXR2-activated	CNS NB, FOXR2	0.99521	NA	NA	0.32484	GBM, RTK I	CNS NB, FOXR2	0.99
CHLA_13	FFPE	Cerebellum (non-tumor)	GG	0.925376	MB, SHH	0.33	0.120868	MB, SHH CHL AD	CONTR, CEBM	0.79
CHLA_36	FFPE	Atypical teratoid/rhabdoid tumour	ATRT_TYR	0.917113	ATRT_MYC	0.52	0.480308	ATRT, MYC	ATRT, MYC	0.95
CHLA_37	FFPE	Atypical teratoid/rhabdoid tumour	ATRT_TYR	0.917113	ATRT_MYC	0.47	0.467525	ATRT, SHH	ATRT, MYC	0.95
CHLA_38	FFPE	Atypical teratoid/rhabdoid tumour	ATRT_TYR	0.917113	ATRT_MYC	0.53	0.559318	ATRT, MYC	ATRT, MYC	0.95
CHLA_6	FFPE	Cerebral cortex (non-tumor)	CONTRL, HEMI	0.890573	NA	NA	0.238136	LGG, GG	CONTR, HEMI	0.81
CHLA_8	FFPE	Cerebral cortex (non-tumor)	CONTRL, HEMI	0.890573	NA	NA	0.112546	LGG, GG	CONTR, HEMI	0.86
CHLA_25	FFPE	High grade glioma (Lynch)	PA_CORT	0.765783	GMB_RTK1	0.29	0.18688	GBM, RTK I	ANA PA	0.27
CHLA_24	FFPE	Cerebral cortex (non-tumor)	DNET	0.655208	CONTRL, HEMI	0.43	0.411251	CONTR, HEMI	CONTR, HEMI	0.82
CHLA_21	Frozen	High grade glioma	pedHGG_MYCN	0.413822	NA	NA	0.448615	GBM, RTK II	GBM,MYCN	0.37
CHLA_26	FFPE	High grade glioma	pedHGG_MYCN	0.413822	NA	NA	0.396828	GBM, RTK II	GBM,MYCN	0.37
